# Organ fat, not general obesity, defines risk for diabetes, inflammation, and comorbidities

**DOI:** 10.64898/2025.12.22.25342850

**Authors:** Matthew Ennis, Hajime Yamazaki, Shinichi Tauchi, Fumitaka Nakamura, Mitsuru Dohke, Nagisa Hanawa, Robert Wagner, Martin Heni

## Abstract

**Background:** Fat distribution patterns, rather than total adiposity alone, critically influence the risk of obesity-related diseases. However, due to correlations between fat accumulation in different regions, the contribution of regional fat to metabolic and non-metabolic diseases remains unclear.

**Methods:** Using UK Biobank MRI data (N = 23,548) and a Japanese cohort (N = 642), we used archetype analysis to identify patterns of predominantly isolated fat accumulation in the liver, pancreas, visceral adipose tissue, and thigh muscle. We then characterized the type 2 diabetes (T2D) risk, biomarker profiles, and broad health burden associated with isolated fat accumulation.

**Findings:** We identified four distinct patterns of isolated fat accumulation in the liver, thigh muscle, pancreas, and visceral adipose tissue and replicated these patterns in the Japanese cohort. Organ-specific fat accumulation was associated with an equal or greater T2D burden than isolated visceral adiposity, despite lower BMI and visceral fat amount. Moreover, specific fat depots were linked to distinct comorbidities not observed with visceral fat alone, including knee osteoarthritis (thigh myosteatosis), COPD (pancreatic steatosis) and breast cancer (hepatic steatosis). In contrast, total and visceral fat alone were not significantly associated with many of these complications.

**Interpretation:** These findings highlight the central role of organ-specific fat accumulation beyond general adiposity in obesity-related diseases, offering new insight into the heterogeneity of obesity.

**Funding:** European Research Council, European Union, and the Japanese Society for the Promotion of Science.
