## Supplementary tables for "Organ fat, not general obesity, defines risk for diabetes, inflammation, and comorbidities"

### Sheet: Supp. Table 1
Fat depot	Reference group	Comparison group	Reference size	Comparison size	Statistic	P-value	Adjusted p-value
thigh_fat	Steatopenia	Thigh myosteatosis	8390	1444	270	0	0
liver_fat	Steatopenia	Thigh myosteatosis	8390	1444	3.62633e+06	1.76e-131	2.464e-130
pancreas_fat	Steatopenia	Thigh myosteatosis	8390	1444	3.04956e+06	3.51e-200	5.967e-199
visceral_fat	Steatopenia	Thigh myosteatosis	8390	1444	1256145	0	0
thigh_fat	Steatopenia	Visceral adiposity	8390	1160	1770168	4.46e-271	9.366e-270
liver_fat	Steatopenia	Visceral adiposity	8390	1160	1.43771e+06	0	0
pancreas_fat	Steatopenia	Visceral adiposity	8390	1160	2.0923e+06	5.06e-218	9.108e-217
visceral_fat	Steatopenia	Visceral adiposity	8390	1160	34	0	0
thigh_fat	Steatopenia	Pancreatic steatosis	8390	1331	707000	0	0
liver_fat	Steatopenia	Pancreatic steatosis	8390	1331	1893054	0	0
pancreas_fat	Steatopenia	Pancreatic steatosis	8390	1331	1750	0	0
visceral_fat	Steatopenia	Pancreatic steatosis	8390	1331	189487	0	0
thigh_fat	Steatopenia	Hepatic steatosis	8390	981	910044	0	0
liver_fat	Steatopenia	Hepatic steatosis	8390	981	1431.5	0	0
pancreas_fat	Steatopenia	Hepatic steatosis	8390	981	1092788	0	0
visceral_fat	Steatopenia	Hepatic steatosis	8390	981	24558	0	0

### Sheet: Supp. Table 2
					Archetype group
					Steatopenia	Thigh myosteatosis	Visceral adiposity	Pancreatic steatosis	Hepatic steatosis
					(reference)
				Thigh muscle fat infiltration (%)	7.45	12.19	8.8	10.21	9.7
				Visceral adipose tissue volume (litres)	1.8	3.65	6.26	5.13	5.71
				Pancreas fat (%)	4.54	7.88	8.2	27.14	11.36
				Liver fat (%)	2.17	2.79	3.89	3.8	15.7

### Sheet: Supp. Table 3
					Archetype group
					Steatopenia (reference)	Thigh myosteatosis	Visceral adiposity	Pancreatic steatosis	Hepatic steatosis
				Age (years)	62 (56-68)	69 (64-73)	64 (58-69)	69 (63-72)	64 (58-69)
						*	*	*	*
				% females	0.533	0.525	0.4814	0.5161	0.5273
				Body mass index (kg/m2)	23.15 (21.58-24.80)	26.82 (24.51-29.68)	29.11 (27.13-31.53)	28.19 (25.68-30.96)	29.97 (27.63-32.89)
						*	*	*	*
				Waist circumference (cm)	78 (72-85)	90 (82-97)	98 (91-105)	94 (86-101)	98 (91-105)
						*	*	*	*
				Hip circumference (cm)	95 (91-99)	101 (97-107)	104 (100-109)	103 (98-109)	105 (100-111)
						*	*	*	*
				Waist-to-hip ratio	0.82 (0.77-0.89)	0.89 (0.81-0.95)	0.94 (0.86-0.99)	0.90 (0.84-0.96)	0.92 (0.87-0.98)
						*	*	*	*

### Sheet: Supp. Table 4
Anthropometric measure	Reference group	Comparison group	Reference size	Comparison size	Statistic	P-value	Adjusted p-value
bmi	Visceral adiposity	Thigh myosteatosis	835	1042	592746	1.27e-41	3.937e-40
bmi	Pancreatic steatosis	Thigh myosteatosis	961	1042	600639	1.08e-14	2.16e-13
bmi	Hepatic steatosis	Thigh myosteatosis	732	1042	551382	1.17e-57	4.212e-56
waist	Visceral adiposity	Thigh myosteatosis	835	1042	603088	4.72e-47	1.6048e-45
waist	Pancreatic steatosis	Thigh myosteatosis	961	1042	596529	1.22e-13	2.318e-12
waist	Hepatic steatosis	Thigh myosteatosis	732	1042	534426	4.23e-47	1.4805e-45
hip	Visceral adiposity	Thigh myosteatosis	835	1042	542330	3.5e-20	8.75e-19
hip	Pancreatic steatosis	Thigh myosteatosis	961	1042	565209	5.92e-07	5.92e-06
hip	Hepatic steatosis	Thigh myosteatosis	732	1042	495602	5.21e-27	1.5109e-25
whr	Visceral adiposity	Thigh myosteatosis	835	1042	559002	2.31e-26	6.468e-25
whr	Pancreatic steatosis	Thigh myosteatosis	961	1042	568301	1.7e-07	1.87e-06
whr	Hepatic steatosis	Thigh myosteatosis	732	1042	479914	1.74e-20	4.524e-19
asat	Visceral adiposity	Thigh myosteatosis	835	1042	558700	3.05e-26	8.235e-25
asat	Pancreatic steatosis	Thigh myosteatosis	961	1042	573440	1.84e-08	2.392e-07
asat	Hepatic steatosis	Thigh myosteatosis	732	1042	510882	3.4e-34	1.02e-32
tot_fat	Visceral adiposity	Thigh myosteatosis	835	1042	603110	4.92e-47	1.6236e-45
tot_fat	Pancreatic steatosis	Thigh myosteatosis	961	1042	590782	3.23e-12	5.491e-11
tot_fat	Hepatic steatosis	Thigh myosteatosis	732	1042	530508	8.8e-45	2.816e-43
bmi	Pancreatic steatosis	Visceral adiposity	961	835	340576	3.17e-08	3.804e-07
bmi	Hepatic steatosis	Visceral adiposity	732	835	345523	7.97e-06	5.579e-05
waist	Pancreatic steatosis	Visceral adiposity	961	835	316224	8.73e-15	1.8333e-13
waist	Hepatic steatosis	Visceral adiposity	732	835	312796	0.421	0.444
hip	Pancreatic steatosis	Visceral adiposity	961	835	356976	5.37e-05	0.0003222
hip	Hepatic steatosis	Visceral adiposity	732	835	328888	0.00914	0.03656
whr	Pancreatic steatosis	Visceral adiposity	961	835	334682	1.28e-09	1.792e-08
whr	Hepatic steatosis	Visceral adiposity	732	835	293266	0.167	0.444
asat	Pancreatic steatosis	Visceral adiposity	961	835	349508	2.39e-06	2.151e-05
asat	Hepatic steatosis	Visceral adiposity	732	835	331861	0.00331	0.01655
tot_fat	Pancreatic steatosis	Visceral adiposity	961	835	320796	2.19e-13	3.942e-12
tot_fat	Hepatic steatosis	Visceral adiposity	732	835	318524	0.148	0.444
bmi	Hepatic steatosis	Pancreatic steatosis	732	961	442340	9.63e-20	2.3112e-18
waist	Hepatic steatosis	Pancreatic steatosis	732	961	432933	3.57e-16	8.211e-15
hip	Hepatic steatosis	Pancreatic steatosis	732	961	412806	8.6e-10	1.29e-08
whr	Hepatic steatosis	Pancreatic steatosis	732	961	397990	3.44e-06	2.752e-05
asat	Hepatic steatosis	Pancreatic steatosis	732	961	420519	5.08e-12	8.128e-11
tot_fat	Hepatic steatosis	Pancreatic steatosis	732	961	429108	8.15e-15	1.793e-13

### Sheet: Supp. Table 5
		Steatopenia	Trunk myosteatosis	Visceral adiposity	Pancreatic steatosis	Hepatic steatosis	Intermediate	P-value
	N=642	N=144	N=94	N=7	N=16	N=26	N=355	-
Age (years)	52 (43-59)	44 (38-52)	59 (54-63)	47 (43-55)	57 (50-64)	47 (38-54)	53 (44-59)	<0.001
Male sex	471 (73.4%)	110 (76.4%)	71 (75.5%)	4 (57.1%)	10 (62.5%)	21 (80.8%)	255 (71.8%)	0.53
BMI (kg/m2)	23.7 (21.7-26.0)	22.3 (20.6-23.9)	23.1 (21.3-24.9)	30.7 (29.0-35.1)	26.2 (24.8-27.6)	25.6 (23.4-27.6)	24.2 (22.3-26.4)	<0.001
Waist circumference (cm)	85.6 (80.0-91.2)	80.8 (76.4-86.0)	84.8 (81.5-90.5)	102.3 (99.0-108.0)	91.6 (89.2-93.0)	90.9 (86.5-95.5)	86.5 (81.0-92.0)	<0.001
Hepatic CT attenuation (HU)	64.9 (59.7-68.3)	68.3 (65.0-72.2)	65.8 (63.4-68.6)	53.0 (50.1-58.6)	63.7 (60.0-66.1)	36.7 (32.8-41.7)	63.1 (57.9-67.1)	<0.001
Pancreatic CT attenuation (HU)	48.6 (43.2-52.2)	53.5 (50.6-55.9)	48.0 (43.9-50.9)	46.3 (44.0-48.9)	7.9 (-2.0-24.2)	46.2 (40.9-48.4)	47.2 (40.9-50.6)	<0.001
Muscle CT attenuation (HU)	40.7 (36.2-44.8)	47.2 (45.6-48.8)	33.6 (30.8-36.4)	36.6 (29.2-39.2)	35.3 (31.3-38.2)	41.1 (37.3-45.0)	40.3 (37.0-42.7)	<0.001
Visceral adipose tissue (cm)	90.6 (39.7-148.4)	42.3 (17.5-85.3)	84.3 (41.2-135.1)	274.5 (161.6-302.6)	136.3 (92.2-203.2)	150.8 (110.7-171.2)	109.6 (54.1-159.9)	<0.001
Subctaneous adipose tissue (cm)	108.8 (82.4-140.6)	84.6 (58.3-115.7)	105.2 (83.7-140.3)	228.5 (164.7-250.8)	131.1 (90.5-159.8)	125.4 (105.3-195.8)	115.8 (89.2-144.5)	<0.001
HbA1c (%)	5.3 (5.1-5.5)	5.2 (5.0-5.3)	5.3 (5.1-5.5)	5.6 (5.3-5.8)	5.5 (5.2-5.6)	5.5 (5.3-5.7)	5.3 (5.1-5.5)	<0.001
ALT (U/L)	21.0 (16.0-32.0)	18.5 (14.0-26.0)	20.0 (15.0-26.0)	35.0 (23.0-59.0)	21.0 (16.0-34.0)	53.5 (39.0-59.0)	22.0 (16.0-33.0)	<0.001
Triglycerides (mg/dL)	94.0 (65.0-135.0)	75.0 (55.0-119.0)	86.5 (66.0-117.0)	100.0 (75.0-218.0)	114.5 (76.5-154.0)	156.5 (119.0-215.0)	99.0 (71.0-144.0)	<0.001
HDL cholesterol (mg/dL)	56.0 (47.0-66.0)	57.5 (47.0-69.0)	60.0 (48.0-68.0)	55.0 (44.0-59.0)	49.5 (46.0-64.0)	45.0 (40.0-58.0)	56.0 (48.0-65.0)	0.008
LDL cholesterol (mg/dL)	120.0 (102.0-141.0)	114.5 (94.0-131.5)	117.0 (101.0-137.0)	118.0 (99.0-156.0)	138.5 (119.0-153.5)	137.5 (113.0-149.0)	123.0 (104.0-143.0)	0.001
Systolic blood pressure (mmHg)	120.0 (110.0-130.0)	112.0 (104.0-122.0)	124.0 (116.0-134.0)	130.0 (116.0-140.0)	118.0 (108.0-132.0)	120.0 (112.0-130.0)	120.0 (110.0-130.0)	<0.001
Current smoker, n (%)	192 (29.9%)	55 (38.2%)	23 (24.5%)	2 (28.6%)	1 ( 6.2%)	11 (42.3%)	100 (28.2%)	0.021
Alcohol intake, n (%)	175 (27.3%)	34 (23.6%)	38 (40.4%)	2 (28.6%)	3 (18.8%)	4 (15.4%)	94 (26.5%)	0.044
Antihypertensive drug, n (%)	95 (14.8%)	7 ( 4.9%)	20 (21.3%)	3 (42.9%)	3 (18.8%)	2 ( 7.7%)	60 (16.9%)	<0.001
Lipid-lowering drug, n (%)	72 (11.2%)	6 ( 4.2%)	14 (14.9%)	2 (28.6%)	1 ( 6.2%)	2 ( 7.7%)	47 (13.2%)	0.011
Follow up (year)	6.1 (3.3-8.0)	7.0 (5.0-8.2)	5.0 (2.5-7.0)	7.0 (6.0-9.2)	6.2 (3.3-7.8)	6.0 (3.3-7.3)	6.0 (3.2-8.0)	0.003

### Sheet: Supp. Table 6
				Reference group	Comparison group	Adjusted odds ratio for T2D prevalence	Adjusted p-value
				Visceral adiposity	Hepatic steatosis	2.14	p < 0.005
				Visceral adiposity	Pancreatic steatosis	1.08	p = 0.667
				Thigh myosteatosis	Visceral adiposity	0.77	p = 0.372
				Thigh myosteatosis	Hepatic steatosis	1.69	p < 0.005
				Pancreatic steatosis	Hepatic steatosis	2.02	p < 0.005
				Thigh myosteatosis	Pancreatic steatosis	0.87	p = 0.667

### Sheet: Supp. Table 7
Archetype group	Variable	Estimate	Adjusted p-value
Thigh myosteatosis	hba1c	-0.0316739	1
Visceral adiposity	hba1c	0.501654	5.49432e-05
Pancreatic steatosis	hba1c	0.663317	4.67705e-09
Hepatic steatosis	hba1c	1.17785	3.61848e-20
Thigh myosteatosis	hdl	-0.0925885	1.43389e-16
Visceral adiposity	hdl	-0.208149	2.11516e-73
Pancreatic steatosis	hdl	-0.192644	1.84978e-67
Hepatic steatosis	hdl	-0.292503	1.8835e-117
Thigh myosteatosis	ldl	0.0059468	1
Visceral adiposity	ldl	0.217881	6.88133e-14
Pancreatic steatosis	ldl	0.153541	1.23267e-07
Hepatic steatosis	ldl	0.199855	1.48613e-09
Thigh myosteatosis	crp	0.892668	3.92984e-18
Visceral adiposity	crp	0.932108	1.13027e-17
Pancreatic steatosis	crp	1.36478	2.77034e-40
Hepatic steatosis	crp	1.68679	2.58441e-45
Thigh myosteatosis	egfr	2.08636	4.67705e-09
Visceral adiposity	egfr	-2.17974	6.52309e-09
Pancreatic steatosis	egfr	-0.782026	0.0835263
Hepatic steatosis	egfr	-0.482377	0.661991
Thigh myosteatosis	microalbuminuria	0.613185	0.00838756
Visceral adiposity	microalbuminuria	0.74988	0.000750942
Pancreatic steatosis	microalbuminuria	0.554083	0.023352
Hepatic steatosis	microalbuminuria	0.652957	0.0170945
Thigh myosteatosis	systolic	3.63879	2.07905e-11
Visceral adiposity	systolic	5.27888	1.53291e-20
Pancreatic steatosis	systolic	4.16427	3.14189e-14
Hepatic steatosis	systolic	7.01532	1.3783e-29

### Sheet: Supp. Table 8
Archetype group	Immune cell count	Estimate	Adjusted p-value
Thigh myosteatosis	Basophil	0.00132858	1
Visceral adiposity	Basophil	0.00111814	1
Pancreatic steatosis	Basophil	0.00164379	1
Hepatic steatosis	Basophil	0.000704	1
Thigh myosteatosis	Eosinophil	0.00983019	0.0929622
Visceral adiposity	Eosinophil	0.0204758	4.85e-05
Pancreatic steatosis	Eosinophil	0.0192285	5.61e-05
Hepatic steatosis	Eosinophil	0.0242453	1.32e-05
Thigh myosteatosis	Lymphocyte	0.144435	0.000137
Visceral adiposity	Lymphocyte	0.119601	0.00598082
Pancreatic steatosis	Lymphocyte	0.158426	4.42e-05
Hepatic steatosis	Lymphocyte	0.233741	6.54e-08
Thigh myosteatosis	Monocyte	0.0152653	0.0538619
Visceral adiposity	Monocyte	0.0284184	5.23e-05
Pancreatic steatosis	Monocyte	0.0448348	8.7e-13
Hepatic steatosis	Monocyte	0.0561341	1.28e-14
Thigh myosteatosis	Neutrophil	0.240978	1.08e-08
Visceral adiposity	Neutrophil	0.31627	6.62e-13
Pancreatic steatosis	Neutrophil	0.312865	7.92e-14
Hepatic steatosis	Neutrophil	0.502768	6.63e-26
Thigh myosteatosis	Leukocyte	0.411454	1.1e-11
Visceral adiposity	Leukocyte	0.487722	3.1e-14
Pancreatic steatosis	Leukocyte	0.537039	7.97e-19
Hepatic steatosis	Leukocyte	0.815867	1.06e-31

### Sheet: Supp. Table 9
Archetype group	ICD10 code	Beta	Standard error	P-value
archThigh myosteatosis	C44	-0.16052	0.163306	0.325638
archVisceral adiposity	C44	0.0885535	0.188763	0.63898
archPancreatic steatosis	C44	-0.179143	0.172297	0.298463
archHepatic steatosis	C44	-0.0660775	0.215738	0.759387
archThigh myosteatosis	C50	0.272279	0.217192	0.209975
archVisceral adiposity	C50	0.401122	0.237717	0.0915273
archPancreatic steatosis	C50	0.286456	0.221331	0.195581
archHepatic steatosis	C50	0.769167	0.214833	0.0003432
archThigh myosteatosis	C61	-0.122921	0.261365	0.638137
archVisceral adiposity	C61	0.217897	0.298472	0.465363
archPancreatic steatosis	C61	0.39038	0.233245	0.0941909
archHepatic steatosis	C61	-0.301206	0.430553	0.484191
archThigh myosteatosis	F10	1.61317	0.334863	1.45434e-06
archVisceral adiposity	F10	0.499204	0.503445	0.321404
archPancreatic steatosis	F10	1.17787	0.383701	0.00214236
archHepatic steatosis	F10	0.582161	0.504027	0.248082
archThigh myosteatosis	F17	0.789302	0.22395	0.000424361
archVisceral adiposity	F17	0.241555	0.308692	0.433913
archPancreatic steatosis	F17	0.454086	0.266413	0.0882985
archHepatic steatosis	F17	0.630246	0.27736	0.0230682
archThigh myosteatosis	F32	0.978586	0.210089	3.19361e-06
archVisceral adiposity	F32	1.14784	0.204981	2.14683e-08
archPancreatic steatosis	F32	1.03831	0.209111	6.8578e-07
archHepatic steatosis	F32	1.10024	0.216933	3.94106e-07
archThigh myosteatosis	F41	0.59335	0.255712	0.02032
archVisceral adiposity	F41	0.864098	0.247367	0.000477287
archPancreatic steatosis	F41	0.569444	0.264046	0.0310363
archHepatic steatosis	F41	0.874255	0.257163	0.000674809
archThigh myosteatosis	G47	1.0177	0.304856	0.000842877
archVisceral adiposity	G47	1.4997	0.276632	5.91762e-08
archPancreatic steatosis	G47	1.38112	0.279562	7.79981e-07
archHepatic steatosis	G47	1.54427	0.290189	1.02859e-07
archThigh myosteatosis	G55	0.600501	0.297361	0.0434418
archVisceral adiposity	G55	0.283299	0.365348	0.43809
archPancreatic steatosis	G55	0.414513	0.328168	0.206549
archHepatic steatosis	G55	0.552253	0.350372	0.114982
archThigh myosteatosis	G56	0.481334	0.189935	0.0112704
archVisceral adiposity	G56	-0.0529164	0.269154	0.844138
archPancreatic steatosis	G56	0.446161	0.198308	0.0244589
archHepatic steatosis	G56	0.171858	0.256722	0.503221
archThigh myosteatosis	H33	-0.762697	0.379082	0.0442245
archVisceral adiposity	H33	-0.590048	0.426761	0.166782
archPancreatic steatosis	H33	-0.154655	0.307051	0.614487
archHepatic steatosis	H33	-1.10655	0.591039	0.0611779
archThigh myosteatosis	H35	0.518325	0.264374	0.0499284
archVisceral adiposity	H35	0.346249	0.368317	0.347174
archPancreatic steatosis	H35	0.0701347	0.320192	0.826619
archHepatic steatosis	H35	0.349662	0.387705	0.367123
archThigh myosteatosis	H40	0.262139	0.271527	0.334331
archVisceral adiposity	H40	0.16319	0.34503	0.636232
archPancreatic steatosis	H40	-0.00998729	0.311747	0.974443
archHepatic steatosis	H40	0.314895	0.345748	0.36242
archThigh myosteatosis	I26	0.764906	0.402283	0.057248
archVisceral adiposity	I26	0.957356	0.39334	0.0149366
archPancreatic steatosis	I26	0.717025	0.415283	0.0842403
archHepatic steatosis	I26	0.0327213	0.614531	0.957536
archThigh myosteatosis	I47	0.749908	0.343887	0.0292067
archVisceral adiposity	I47	0.636845	0.401578	0.112772
archPancreatic steatosis	I47	0.869835	0.341386	0.0108357
archHepatic steatosis	I47	0.607399	0.424039	0.152026
archThigh myosteatosis	I48	0.629963	0.173196	0.000275529
archVisceral adiposity	I48	0.218132	0.241273	0.365949
archPancreatic steatosis	I48	0.501676	0.186594	0.00717517
archHepatic steatosis	I48	0.178046	0.263889	0.499866
archThigh myosteatosis	I49	0.276341	0.46752	0.554468
archVisceral adiposity	I49	0.448047	0.49541	0.365785
archPancreatic steatosis	I49	1.07703	0.364584	0.00313537
archHepatic steatosis	I49	1.17945	0.396745	0.00295073
archThigh myosteatosis	I50	0.76561	0.415009	0.0650664
archVisceral adiposity	I50	0.426308	0.562198	0.448279
archPancreatic steatosis	I50	0.946714	0.410925	0.0212303
archHepatic steatosis	I50	1.05313	0.482836	0.0291729
archThigh myosteatosis	I73	0.730299	0.348007	0.0358596
archVisceral adiposity	I73	-0.683824	0.733289	0.351056
archPancreatic steatosis	I73	0.0881219	0.456748	0.847011
archHepatic steatosis	I73	-0.580454	0.734032	0.429076
archThigh myosteatosis	J44	1.32783	0.358343	0.000210999
archVisceral adiposity	J44	1.13877	0.441282	0.00986307
archPancreatic steatosis	J44	1.69934	0.344673	8.21092e-07
archHepatic steatosis	J44	1.37596	0.425259	0.0012139
archThigh myosteatosis	J45	0.339047	0.13796	0.0139877
archVisceral adiposity	J45	0.684459	0.128732	1.05531e-07
archPancreatic steatosis	J45	0.760646	0.122266	4.93299e-10
archHepatic steatosis	J45	0.645546	0.138986	3.40584e-06
archThigh myosteatosis	K21	0.628722	0.126007	6.05082e-07
archVisceral adiposity	K21	0.777614	0.133987	6.48932e-09
archPancreatic steatosis	K21	0.706083	0.126398	2.32112e-08
archHepatic steatosis	K21	0.745461	0.143218	1.93898e-07
archThigh myosteatosis	K25	0.739786	0.357001	0.0382446
archVisceral adiposity	K25	0.441451	0.454786	0.331708
archPancreatic steatosis	K25	0.769075	0.365393	0.0353099
archHepatic steatosis	K25	0.730539	0.428532	0.0882415
archThigh myosteatosis	K29	0.207626	0.119948	0.0834579
archVisceral adiposity	K29	0.53253	0.122365	1.34907e-05
archPancreatic steatosis	K29	0.593813	0.109553	5.94899e-08
archHepatic steatosis	K29	0.566792	0.127631	8.95967e-06
archThigh myosteatosis	K52	0.0575455	0.179522	0.748552
archVisceral adiposity	K52	0.0389114	0.205238	0.849629
archPancreatic steatosis	K52	0.16822	0.177095	0.34217
archHepatic steatosis	K52	0.541604	0.178114	0.00235973
archThigh myosteatosis	K76	1.11167	0.403113	0.00582076
archVisceral adiposity	K76	1.01136	0.447633	0.0238619
archPancreatic steatosis	K76	1.51748	0.363977	3.05726e-05
archHepatic steatosis	K76	1.83918	0.359775	3.18741e-07
archThigh myosteatosis	K80	1.15766	0.187647	6.85717e-10
archVisceral adiposity	K80	1.39463	0.189264	1.72254e-13
archPancreatic steatosis	K80	1.4206	0.177247	1.10311e-15
archHepatic steatosis	K80	1.58169	0.186474	2.21106e-17
archThigh myosteatosis	M06	0.911219	0.303233	0.00265565
archVisceral adiposity	M06	-0.200101	0.530761	0.706168
archPancreatic steatosis	M06	0.216495	0.399423	0.587806
archHepatic steatosis	M06	0.130386	0.481826	0.786692
archThigh myosteatosis	M10	1.3713	0.354862	0.000111397
archVisceral adiposity	M10	1.07002	0.427896	0.0123961
archPancreatic steatosis	M10	1.86689	0.325738	9.96888e-09
archHepatic steatosis	M10	1.2697	0.429019	0.00308092
archThigh myosteatosis	M13	0.963003	0.168459	1.08703e-08
archVisceral adiposity	M13	0.232978	0.258754	0.367915
archPancreatic steatosis	M13	1.03651	0.169228	9.07231e-10
archHepatic steatosis	M13	0.440017	0.24864	0.076778
archThigh myosteatosis	M15	1.10511	0.364765	0.00244826
archVisceral adiposity	M15	0.611067	0.501968	0.223474
archPancreatic steatosis	M15	0.99918	0.382136	0.00892993
archHepatic steatosis	M15	1.4094	0.391279	0.000315755
archThigh myosteatosis	M16	0.769868	0.499054	0.122915
archVisceral adiposity	M16	0.418108	0.637926	0.512199
archPancreatic steatosis	M16	0.454886	0.574045	0.428114
archHepatic steatosis	M16	1.27028	0.49158	0.00976433
archThigh myosteatosis	M17	1.34096	0.142398	4.64376e-21
archVisceral adiposity	M17	0.180353	0.233555	0.439992
archPancreatic steatosis	M17	0.901825	0.164687	4.35078e-08
archHepatic steatosis	M17	0.668383	0.20661	0.00121642
archThigh myosteatosis	M19	0.625813	0.158882	8.18757e-05
archVisceral adiposity	M19	0.362389	0.207166	0.0802446
archPancreatic steatosis	M19	0.31171	0.182399	0.0874617
archHepatic steatosis	M19	0.565429	0.200079	0.00471293
archThigh myosteatosis	M47	0.438926	0.266776	0.0999087
archVisceral adiposity	M47	1.00215	0.254179	8.0568e-05
archPancreatic steatosis	M47	0.732266	0.248925	0.00326403
archHepatic steatosis	M47	0.984686	0.263707	0.000188447
archThigh myosteatosis	M48	0.477085	0.337489	0.157471
archVisceral adiposity	M48	0.0410878	0.482877	0.93219
archPancreatic steatosis	M48	0.631439	0.334966	0.0594181
archHepatic steatosis	M48	0.509296	0.420248	0.225553
archThigh myosteatosis	M51	0.419313	0.228595	0.0666089
archVisceral adiposity	M51	0.408073	0.248737	0.100885
archPancreatic steatosis	M51	0.246537	0.250836	0.325675
archHepatic steatosis	M51	0.205025	0.289071	0.478167
archThigh myosteatosis	M54	0.396762	0.174309	0.0228343
archVisceral adiposity	M54	0.0447682	0.217197	0.836699
archPancreatic steatosis	M54	0.574999	0.167821	0.000611962
archHepatic steatosis	M54	0.141606	0.221514	0.522652
archThigh myosteatosis	M65	0.255958	0.253397	0.312444
archVisceral adiposity	M65	0.207176	0.292737	0.479119
archPancreatic steatosis	M65	0.0158517	0.287149	0.955976
archHepatic steatosis	M65	0.00995082	0.338579	0.976554
archThigh myosteatosis	M75	0.243327	0.216203	0.260396
archVisceral adiposity	M75	0.323811	0.230523	0.160117
archPancreatic steatosis	M75	0.636122	0.192105	0.000928555
archHepatic steatosis	M75	0.266458	0.250236	0.286954
archThigh myosteatosis	M81	0.218506	0.254093	0.38982
archVisceral adiposity	M81	-0.436885	0.429247	0.308775
archPancreatic steatosis	M81	-0.0906387	0.292464	0.756627
archHepatic steatosis	M81	-0.131774	0.379139	0.72817
archThigh myosteatosis	N40	-0.0535107	0.168188	0.750363
archVisceral adiposity	N40	0.204909	0.197224	0.29882
archPancreatic steatosis	N40	-0.0702816	0.179769	0.695831
archHepatic steatosis	N40	-0.336491	0.277106	0.224633
archThigh myosteatosis	N80	-0.141449	0.377546	0.707917
archVisceral adiposity	N80	-0.0660981	0.356209	0.85279
archPancreatic steatosis	N80	0.315455	0.317935	0.3211
archHepatic steatosis	N80	0.437971	0.316187	0.166002
archThigh myosteatosis	MACE	0.582458	0.124119	2.69568e-06
archVisceral adiposity	MACE	0.60805	0.146972	3.51612e-05
archPancreatic steatosis	MACE	0.624404	0.127823	1.03481e-06
archHepatic steatosis	MACE	0.368435	0.172126	0.0323147
archThigh myosteatosis	Renal disease	0.935901	0.236227	7.43662e-05
archVisceral adiposity	Renal disease	0.788408	0.291439	0.00682587
archPancreatic steatosis	Renal disease	0.335307	0.293498	0.253266
archHepatic steatosis	Renal disease	-0.275928	0.471933	0.558766

### Sheet: Supp. Table 10
Archetype group	ICD10 code	Number of prevalent cases in archetype group	Size of archetype group	Frequency of ICD10 code in archetype group
Visceral adiposity	I67	1	1157	0.000864304
Hepatic steatosis	I73	2	976	0.00204918
Visceral adiposity	I73	2	1157	0.00172861
Hepatic steatosis	I26	3	976	0.00307377
Visceral adiposity	M16	3	1157	0.00259291
Hepatic steatosis	N17	3	976	0.00307377
Hepatic steatosis	H33	4	976	0.00409836
Hepatic steatosis	I63	4	976	0.00409836
Visceral adiposity	M06	4	1157	0.00345722
Visceral adiposity	I49	5	1157	0.00432152
Visceral adiposity	M15	5	1157	0.00432152
Pancreatic steatosis	M16	5	1325	0.00377358
Hepatic steatosis	F10	6	976	0.00614754
Visceral adiposity	F10	6	1157	0.00518583
Visceral adiposity	I50	6	1157	0.00518583
Pancreatic steatosis	I63	6	1325	0.0045283
Visceral adiposity	I63	6	1157	0.00518583
Pancreatic steatosis	I73	6	1325	0.0045283
Visceral adiposity	K25	6	1157	0.00518583
Thigh myosteatosis	M16	6	1434	0.0041841
Thigh myosteatosis	I49	7	1434	0.00488145
Thigh myosteatosis	I67	7	1434	0.00488145
Visceral adiposity	K76	7	1157	0.00605013
Visceral adiposity	H33	8	1157	0.00691443
Pancreatic steatosis	I67	8	1325	0.00603774
Hepatic steatosis	K25	8	976	0.00819672
Hepatic steatosis	I21	9	976	0.00922131
Visceral adiposity	I47	9	1157	0.00777874
Hepatic steatosis	I50	9	976	0.00922131
Hepatic steatosis	I67	9	976	0.00922131
Visceral adiposity	J44	9	1157	0.00777874
Hepatic steatosis	M06	9	976	0.00922131
Hepatic steatosis	M48	9	976	0.00922131
Hepatic steatosis	N18	9	976	0.00922131
Thigh myosteatosis	N80	9	1434	0.00627615
Hepatic steatosis	I49	10	976	0.0102459
Hepatic steatosis	M16	10	976	0.0102459
Visceral adiposity	N17	10	1157	0.00864304
Thigh myosteatosis	H33	11	1434	0.00767085
Hepatic steatosis	M10	11	976	0.0112705
Visceral adiposity	M81	11	1157	0.00950735
Hepatic steatosis	I47	12	976	0.0122951
Pancreatic steatosis	K25	12	1325	0.0090566
Hepatic steatosis	M65	12	976	0.0122951
Hepatic steatosis	M81	12	976	0.0122951
Thigh myosteatosis	I63	13	1434	0.00906555
Hepatic steatosis	M15	13	976	0.0133197
Pancreatic steatosis	M15	13	1325	0.00981132
Hepatic steatosis	C61	14	976	0.0143443
Pancreatic steatosis	I26	14	1325	0.010566
Thigh myosteatosis	I26	14	1434	0.0097629
Visceral adiposity	M48	14	1157	0.0121003
Hepatic steatosis	N80	14	976	0.0143443
Visceral adiposity	N80	14	1157	0.0121003
Visceral adiposity	G55	15	1157	0.0129646
Pancreatic steatosis	H33	15	1325	0.0113208
Visceral adiposity	H35	15	1157	0.0129646
Thigh myosteatosis	I50	15	1434	0.0104603
Thigh myosteatosis	K25	15	1434	0.0104603
Visceral adiposity	M65	15	1157	0.0129646
Hepatic steatosis	H40	16	976	0.0163934
Steatopenia	I67	16	8350	0.00191617
Pancreatic steatosis	G55	17	1325	0.0128302
Pancreatic steatosis	K76	17	1325	0.0128302
Visceral adiposity	M10	17	1157	0.0146932
Thigh myosteatosis	M15	17	1434	0.011855
Pancreatic steatosis	M65	17	1325	0.0128302
Visceral adiposity	I26	18	1157	0.0155575
Pancreatic steatosis	I49	18	1325	0.0135849
Thigh myosteatosis	K76	18	1434	0.0125523
Steatopenia	M16	18	8350	0.00215569
Pancreatic steatosis	M48	18	1325	0.0135849
Thigh myosteatosis	M48	18	1434	0.0125523
Pancreatic steatosis	N80	18	1325	0.0135849
Hepatic steatosis	G55	19	976	0.0194672
Pancreatic steatosis	I47	19	1325	0.0143396
Hepatic steatosis	K76	19	976	0.0194672
Pancreatic steatosis	N17	19	1325	0.0143396
Pancreatic steatosis	N18	20	1325	0.0150943
Visceral adiposity	F17	21	1157	0.0181504
Pancreatic steatosis	I50	21	1325	0.0158491
Visceral adiposity	M13	21	1157	0.0181504
Visceral adiposity	N18	21	1157	0.0181504
Steatopenia	I50	23	8350	0.00275449
Pancreatic steatosis	F41	24	1325	0.0181132
Pancreatic steatosis	H40	24	1325	0.0181132
Steatopenia	M10	24	8350	0.00287425
Thigh myosteatosis	G55	25	1434	0.0174338
Visceral adiposity	G56	25	1157	0.0216076
Thigh myosteatosis	I73	25	1434	0.0174338
Hepatic steatosis	F41	26	976	0.0266393
Pancreatic steatosis	H35	26	1325	0.0196226
Visceral adiposity	H40	26	1157	0.0224719
Steatopenia	I49	26	8350	0.00311377
Steatopenia	J44	26	8350	0.00311377
Thigh myosteatosis	N17	26	1434	0.0181311
Steatopenia	I63	27	8350	0.00323353
Pancreatic steatosis	F10	28	1325	0.0211321
Thigh myosteatosis	M65	28	1434	0.0195258
Hepatic steatosis	N40	28	976	0.0286885
Hepatic steatosis	M13	29	976	0.0297131
Visceral adiposity	C61	30	1157	0.0259291
Hepatic steatosis	G56	30	976	0.0307377
Thigh myosteatosis	I47	30	1434	0.0209205
Pancreatic steatosis	M51	30	1325	0.0226415
Hepatic steatosis	M75	30	976	0.0307377
Thigh myosteatosis	F10	31	1434	0.0216179
Hepatic steatosis	F17	31	976	0.0317623
Thigh myosteatosis	H40	31	1434	0.0216179
Thigh myosteatosis	J44	31	1434	0.0216179
Hepatic steatosis	M51	31	976	0.0317623
Steatopenia	K25	32	8350	0.00383234
Visceral adiposity	K52	32	1157	0.0276577
Visceral adiposity	M47	34	1157	0.0293863
Visceral adiposity	M75	34	1157	0.0293863
Pancreatic steatosis	F17	35	1325	0.0264151
Hepatic steatosis	H35	35	976	0.0358607
Visceral adiposity	I21	36	1157	0.031115
Thigh myosteatosis	M06	36	1434	0.0251046
Hepatic steatosis	G47	38	976	0.0389344
Steatopenia	I26	38	8350	0.0045509
Steatopenia	I47	38	8350	0.0045509
Intermediate	I67	38	10168	0.00373721
Thigh myosteatosis	N18	38	1434	0.0264993
Hepatic steatosis	J44	39	976	0.039959
Steatopenia	K76	39	8350	0.00467066
Steatopenia	M15	39	8350	0.00467066
Hepatic steatosis	M47	39	976	0.039959
Thigh myosteatosis	M81	39	1434	0.0271967
Visceral adiposity	F41	40	1157	0.0345722
Thigh myosteatosis	G47	40	1434	0.027894
Hepatic steatosis	M19	40	976	0.0409836
Thigh myosteatosis	M10	41	1434	0.0285914
Hepatic steatosis	C44	42	976	0.0430328
Visceral adiposity	G47	42	1157	0.0363008
Thigh myosteatosis	H35	42	1434	0.0292887
Thigh myosteatosis	I21	43	1434	0.0299861
Intermediate	I49	43	10168	0.00422895
Pancreatic steatosis	M10	43	1325	0.0324528
Hepatic steatosis	M17	44	976	0.045082
Visceral adiposity	M19	44	1157	0.0380294
Hepatic steatosis	M54	44	976	0.045082
Pancreatic steatosis	I21	45	1325	0.0339623
Thigh myosteatosis	K52	45	1434	0.0313808
Intermediate	M16	45	10168	0.00442565
Steatopenia	F10	46	8350	0.00550898
Steatopenia	G47	46	8350	0.00550898
Hepatic steatosis	K52	46	976	0.0471311
Pancreatic steatosis	M06	46	1325	0.034717
Thigh myosteatosis	M51	46	1434	0.0320781
Visceral adiposity	M51	46	1157	0.039758
Steatopenia	N18	46	8350	0.00550898
Pancreatic steatosis	M47	47	1325	0.0354717
Steatopenia	I73	48	8350	0.0057485
Thigh myosteatosis	C61	50	1434	0.0348675
Pancreatic steatosis	G47	50	1325	0.0377358
Pancreatic steatosis	K52	50	1325	0.0377358
Pancreatic steatosis	F32	51	1325	0.0384906
Thigh myosteatosis	F41	51	1434	0.0355649
Visceral adiposity	M17	51	1157	0.0440795
Thigh myosteatosis	M75	51	1434	0.0355649
Steatopenia	N17	52	8350	0.00622754
Hepatic steatosis	I20	53	976	0.0543033
Pancreatic steatosis	M75	54	1325	0.0407547
Pancreatic steatosis	G56	55	1325	0.0415094
Pancreatic steatosis	M81	55	1325	0.0415094
Hepatic steatosis	F32	56	976	0.057377
Thigh myosteatosis	G56	56	1434	0.0390516
Intermediate	N17	56	10168	0.00550747
Intermediate	I63	58	10168	0.00570417
Steatopenia	M48	58	8350	0.00694611
Thigh myosteatosis	M47	61	1434	0.0425384
Visceral adiposity	N40	61	1157	0.0527226
Visceral adiposity	M54	62	1157	0.0535869
Steatopenia	G55	65	8350	0.00778443
Visceral adiposity	F32	66	1157	0.0570441
Hepatic steatosis	I48	68	976	0.0696721
Thigh myosteatosis	K80	68	1434	0.0474198
Visceral adiposity	I48	71	1157	0.0613656
Thigh myosteatosis	F17	72	1434	0.0502092
Visceral adiposity	I20	72	1157	0.0622299
Visceral adiposity	K80	72	1157	0.0622299
Pancreatic steatosis	C61	73	1325	0.0550943
Steatopenia	H35	73	8350	0.00874251
Intermediate	I26	74	10168	0.00727773
Visceral adiposity	C44	75	1157	0.0648228
Pancreatic steatosis	C44	76	1325	0.0573585
Thigh myosteatosis	F32	76	1434	0.0529986
Hepatic steatosis	K80	77	976	0.0788934
Intermediate	I47	78	10168	0.00767113
Pancreatic steatosis	J44	78	1325	0.0588679
Intermediate	M15	78	10168	0.00767113
Pancreatic steatosis	N40	78	1325	0.0588679
Thigh myosteatosis	M13	79	1434	0.0550907
Pancreatic steatosis	M17	80	1325	0.0603774
Intermediate	I50	83	10168	0.00816286
Steatopenia	M06	87	8350	0.0104192
Intermediate	M10	87	10168	0.00855625
Pancreatic steatosis	M13	88	1325	0.0664151
Pancreatic steatosis	M19	89	1325	0.0671698
Thigh myosteatosis	C44	91	1434	0.0634589
Pancreatic steatosis	K80	91	1325	0.0686792
Thigh myosteatosis	M54	91	1434	0.0634589
Hepatic steatosis	C50	94	976	0.0963115
Hepatic steatosis	K21	94	976	0.0963115
Steatopenia	F17	95	8350	0.0113772
Steatopenia	M65	96	8350	0.011497
Intermediate	F10	98	10168	0.00963808
Intermediate	H33	99	10168	0.00973643
Visceral adiposity	C50	101	1157	0.0872947
Thigh myosteatosis	N40	101	1434	0.0704324
Intermediate	M48	102	10168	0.0100315
Pancreatic steatosis	M54	102	1325	0.0769811
Steatopenia	H33	104	8350	0.0124551
Visceral adiposity	K21	104	1157	0.0898876
Thigh myosteatosis	M19	104	1434	0.0725244
Intermediate	K76	105	10168	0.0103265
Steatopenia	M47	109	8350	0.0130539
Hepatic steatosis	I25	110	976	0.112705
Steatopenia	H40	114	8350	0.0136527
Steatopenia	I21	117	8350	0.014012
Intermediate	K25	118	10168	0.011605
Steatopenia	N80	118	8350	0.0141317
Visceral adiposity	K29	119	1157	0.102852
Steatopenia	K80	119	8350	0.0142515
Hepatic steatosis	K29	120	976	0.122951
Steatopenia	F41	123	8350	0.0147305
Steatopenia	M81	125	8350	0.0149701
Intermediate	I73	126	10168	0.0123918
Thigh myosteatosis	K29	126	1434	0.0878661
Pancreatic steatosis	I20	127	1325	0.0958491
Intermediate	M65	128	10168	0.0125885
Thigh myosteatosis	K21	131	1434	0.0913529
Thigh myosteatosis	I20	135	1434	0.0941423
Steatopenia	M13	137	8350	0.0164072
Intermediate	N80	137	10168	0.0134736
Intermediate	G55	138	10168	0.013572
Pancreatic steatosis	C50	142	1325	0.10717
Pancreatic steatosis	K21	142	1325	0.10717
Thigh myosteatosis	M17	143	1434	0.0997211
Pancreatic steatosis	I48	145	1325	0.109434
Intermediate	N18	146	10168	0.0143588
Steatopenia	M17	149	8350	0.0178443
Hepatic steatosis	J45	151	976	0.154713
Thigh myosteatosis	C50	155	1434	0.108089
Steatopenia	F32	156	8350	0.0186826
Steatopenia	M51	156	8350	0.0186826
Visceral adiposity	I25	160	1157	0.138289
Intermediate	J44	164	10168	0.016129
Pancreatic steatosis	K29	166	1325	0.125283
Steatopenia	G56	169	8350	0.0202395
Visceral adiposity	J45	174	1157	0.150389
Intermediate	M81	179	10168	0.0176042
Steatopenia	I20	183	8350	0.0219162
Intermediate	F41	188	10168	0.0184894
Steatopenia	M19	188	8350	0.022515
Steatopenia	M75	188	8350	0.022515
Thigh myosteatosis	J45	193	1434	0.134589
Intermediate	H35	199	10168	0.0195712
Intermediate	H40	201	10168	0.0197679
Intermediate	G47	202	10168	0.0198662
Intermediate	M47	203	10168	0.0199646
Steatopenia	C61	212	8350	0.0253892
Intermediate	M06	228	10168	0.0224233
Steatopenia	K52	229	8350	0.0274251
Intermediate	M13	262	10168	0.0257671
Pancreatic steatosis	I25	270	1325	0.203774
Steatopenia	N40	275	8350	0.0329341
Intermediate	G56	283	10168	0.0278324
Intermediate	M75	287	10168	0.0282258
Intermediate	I21	289	10168	0.0284225
Intermediate	M51	293	10168	0.0288159
Steatopenia	M54	294	8350	0.0352096
Intermediate	F17	296	10168	0.0291109
Pancreatic steatosis	J45	299	1325	0.22566
Intermediate	K52	307	10168	0.0301928
Steatopenia	I48	321	8350	0.0384431
Thigh myosteatosis	I48	323	1434	0.225244
Thigh myosteatosis	I25	349	1434	0.243375
Steatopenia	K21	349	8350	0.0417964
Steatopenia	C44	353	8350	0.0422754
Intermediate	F32	377	10168	0.0370771
Intermediate	M19	407	10168	0.0400275
Steatopenia	I25	451	8350	0.054012
Intermediate	C61	460	10168	0.04524
Intermediate	K80	483	10168	0.047502
Intermediate	M17	484	10168	0.0476003
Steatopenia	K29	491	8350	0.0588024
Intermediate	M54	508	10168	0.0499607
Steatopenia	C50	548	8350	0.0656287
Intermediate	N40	579	10168	0.0569434
Steatopenia	J45	594	8350	0.0711377
Intermediate	C44	614	10168	0.0603855
Intermediate	I48	674	10168	0.0662864
Intermediate	C50	696	10168	0.06845
Intermediate	I20	715	10168	0.0703186
Intermediate	K21	792	10168	0.0778914
Intermediate	K29	935	10168	0.0919552
Intermediate	J45	1429	10168	0.140539
Intermediate	I25	1455	10168	0.143096
